# Genetic prediction of colorectal cancer risk in six major ancestries provides insights to streamline practice screening guidelines

**DOI:** 10.64898/2026.08.10.26360074

**Authors:** Abishna Parasuraman, Amanda Wei-Yin Lim, Rawaa Eltayib, Nirmala Pandeya, Catherine M Olsen, Graham Radford-Smith, David C. Whiteman, Stuart MacGregor, Mathias Seviiri

**Author notes:** Corresponding author: Mathias Seviiri, Statistical Genetics, Department of Population Health, QIMR Berghofer, Brisbane, Australia., 300 Herston Road, Herston, Brisbane, Queensland 4006, Australia.

## Abstract

**Background and objective:** Colorectal cancer (CRC) is the third leading cause of cancer deaths worldwide. Early identification of high-risk individuals allows targeted prevention and early detection.

**Design:** We constructed a polygenic risk score (PRS) for CRC risk using data from 1,448,354 individuals (103,401 cases). We evaluated its performance for identifying high-risk individuals in 6 major ancestries.

**Results:** The PRS was strongly associated with CRC risk in Europeans (OR per SD =2.13, 95%CI=1.98-2.28), Africans (OR=1.35, 95%CI=1.11-1.64), Hispanics (OR=1.97, 95%CI =1.48-2.61), East Asians (OR=1.98, 95%CI=1.35-2.91), South Asians (OR=1.85, 95%CI=1.44 - 2.37), and Middle Easterners (OR=3.10, 95%CI=1.38-6.95). Europeans in the top 10% genetic risk had 14-fold and 5-fold higher CRC risks compared to the bottom 10% (OR=13.50, 95%CI=8.67-21.00), and average (20-70%) risk groups (OR=4.64, 95%CI=3.89-5.52), respectively. The CRC risk in the top 10% individuals was equivalent to having three affected first degree relatives with CRC diagnosed at any age. Genetically high-risk individuals developed CRC up to 15 years earlier than the average. The PRS was strongly associated with early onset CRC risk e.g. in AFR (OR=3.22, 95%CI=1.79-5.81), and improved its prediction e.g. by 9% beyond clinical predictors in EUR.

**Conclusion:** A comprehensive genetic prediction of CRC risk provides insights that could streamline screening and prevention guidelines.

**What is already known on this topic:**

- Current screening and prevention programs for CRC rely on clinical assessments of future risk. We investigated whether a genetic test (PRS) can identify high-risk individuals to be prioritised for screening.

**What this study adds:**

- The PRS identified the top 10% of individuals with 5-fold higher CRC risk and developed CRC 15 years earlier than the average, and improved the prediction of early-onset CRC by 9%.
- Individuals in the top 10% PRS (high genetic risk) with no family history of CRC had the same risk as those with at least three first degree relatives with CRC diagnosed at any age.

**How this study might affect research, practice or policy:**

- Our findings provide comprehensive evidence to support potential integration of polygenic screening into clinical practice guidelines for CRC screening, early identification and prevention across different populations or ancestries
