## Supplementary Tables for "Genetic prediction of colorectal cancer risk in six major ancestries provides insights to streamline practice screening guidelines"

### Sheet: ST1
	Supplementary Table 1: Sample size for the different discovery cohorts used to develop the polygeneic risk scores
	PRS Method	Discovery cohorts (GWAS data source)	PRS tested in Qskin (EUR), Cartagene (EUR), UKB (AFR, AMR, EAS & SAS)				PRS tested in holdout UKB (10% EUR)				PRS tested in AoU (EUR, AFR, AMR, EAS & MID)
	Method 1 - PRS SBayesRC	European discovery	Cases	Controls	Total		Cases	Controls	Total		Cases	Controls	Total
		Fernandez-Rozadilla GCST90255676*	73673	86854	160527		73673	86854	160527		73673	86854	160527
		MVP**	10436	436330	446766		10436	436330	446766		10436	436330	446766
		UKB	8523	332793	341316		7671	299475	307146		8523	332793	341316
		FinnGen (R11)	8801	345118	353919		8801	345118	353919		8801	345118	353919
		AoU	1617	126767	128384		1617	126767	128384		0	0	0
		CLSA	351	17091	17442		351	17091	17442		351	17091	17442
		Total Discovery (EUR)	103401	1344953	1448354		102549	1311635	1414184		101784	1218186	1319970
	Method 2 - PRScsx		PRS tested in UKB (AFR, AMR, EAS & SAS) & AoU (AFR, AMR, EAS & MID)
		European ancestry GWAS summary statistics (MTAG input first)	Cases	Controls	Total
		Fernandez-Rozadilla GCST90255676*	73673	86854	160527
		MVP**	10436	436330	446766
		UKB	8523	332793	341316
		FinnGen (R11)	8801	345118	353919
		AoU	1617	126767	128384
		CLSA	351	17091	17442
		Total Discovery (EUR)	103401	1344953	1448354
		African ancestry GWAS summary statistics	Cases	Controls	Total
		MVP**	2466	118104	120570
		Total Discovery (AFR)	2466	118104	120570
		East Asian ancestry GWAS summary statistics	Cases	Controls	Total
		Biobank Japan + National Biobank of Korea	8545	231444	239989
		China Kadoorie Biobank (CKB)	434	75513	75947
		Total Discovery (EAS)	8979	306957	315936
		Hispanics (AMR) ancestry GWAS summary statistics	Cases	Controls	Total
		MVP**	1003	58416	59419
		Total Discovery (AMR)	1003	58416	59419
		GRAND TOTAL (EUR,AFR,EAS,AMR)	115849	1828430	1944279
	CRC correlated traits used in MTAG for EUR PRS csx input above in Method 2	Colorectal Benign Neoplasms - EUR GWAS	Cases	Controls	Total
		UKB	30881	423408	454289
		FinnGen(R11)	25190	428543	453733
		MVP	125095	270155	395250
		AoU	17671	110713	128384
		Total	198837	1232819	1431656
		Colorectal polyps - EUR GWAS
		UKB	36280	412333	448613
		MVP	73737	241931	315668
		FinnGen (Adenoma) (R11)	4147	345118	349265
		AoU	11425	116959	128384
		Total	125589	1116341	1241930

### Sheet: ST2
	Supplementary Table 2: Characteristics of the participants in the target cohorts where the polygenic risk scores were applied.
	Cohort	UKB														All of Us										QSkin		Cartagene
	Ancestry	EUR (N=30818; 851 CRC cases)						AFR (N=7029; 101 cases)		AMR (N=2465; 59 cases)		EAS (N=1930; 31cases)		SAS (N=7460; 67 cases)		EUR (N=153867; 1600 CRC cases)		AFR (N=65621; 343 cases)		AMR (N=65252; 282 cases)		EAS (N=8495; 38 cases)		MID (N=1231; 8 cases)		EUR (N=23129; 336 cases)		EUR (N=23320; 148 CRC cases)
		N or mean	OR	95% CI		P		N or mean		N or mean		N or mean		N or mean		N or mean
	Age - mean (SD) (years)**	70.38 (8.15)	1.65	1.57	1.74	7.97e-79		65.29(7.77)		67.54(8.26)		66.24(7.68)		67.03(8.32)		54.79(17.15)		52.11(14.84)		46.75(15.37)		45.84(16.82)		45.62(16.50)		58.53 (9.79)		54.31 (7.86)
	Female sex	16880 (54.78%)	0.66	0.57	0.76	3.03e-09		4132(58.79%)		1447(58.70%)		1302(67.46%)		3471(46.52%)		94877(61.66%)		37310(56.86%)		42741(65.50%)		5320(62.63%)		673(54.67%)		13270 (57.37%)		12433 (53.31%)
	First degree relative family history of CRC	3269 (10.61%)	1.76	1.48	2.1	3.83e-10		323(4.59)		213(8.64%)		126(6.53%)		306(4.10%)		6301(4.32%)		989(1.52%)		877(1.37%)		161(1.94%)		27(2.23%)		-		1473 (6.32%)
	Inflammatory bowel disease (cases)	348 (1.13%)	2.81	1.87	4.22	6.72e-07		50(0.77%)		29(1.18%)		11(0.57%)		120(1.61%)		1995(1.31%)		376(0.57%)		306(0.47%)		23(0.27%)		9(0.73%)		-		-
	Smoking status (Previous/current vs never)	28809 (93.64%)	1.43884	1.25042	1.65566	3.76262e-07		1990 (28.72)		1144(46.98%)		421(22.31%)		1504(20.68%)		-		-		-		-		-		-		-
	Ever smoked at least 100 cigerates in lifetime (Yes vs no)															59748(40.36%)		28788(46.32%)		18135(29.29%)		1312(16.15%)		274(23.58%)		-		-
	Age** OR per 5Y increase in age; adjusted for sex
	sex was adjusted for age, and vise versa, while the rest of the risk factors were controlled for both age and sex

### Sheet: ST3
Supplementary Table 3: The relationship between the polygenic risk score and colorectal cancer risk in European ancestry in the UKB and All of Us Biobanks
	The UK Biobank (N=30813; 851 cases)					The All of Us Research Program (N=153867; 1600 cases)
Genetic measure	OR	95% CI		P-value		OR	95% CI		P-value
PRS	2.12503	1.97717	2.28395	2.94607e-93		1.70799	1.62381	1.79653	1.01956e-95
PRS*	2.10951	1.96133	2.26888	9.49895e-90
Bottom 10% (Reference)
Decile 2	1.75616	1.03729	2.97323	0.0360605		1.17101	0.868597	1.57871	0.300334
Decile 3	2.01812	1.2022	3.3878	0.0078904		1.19386	0.885373	1.60983	0.245341
Decile 4	2.50435	1.51861	4.12995	0.000322017		1.56264	1.17656	2.07541	0.00204952
Decile 5	2.77989	1.69759	4.55223	4.84456e-05		1.80583	1.36846	2.38298	2.95532e-05
Decile 6	3.59542	2.22574	5.80797	1.69641e-07		2.06296	1.57309	2.70538	1.64729e-07
Decile 7	3.65899	2.26613	5.90794	1.11712e-07		2.19549	1.67818	2.87226	9.67463e-09
Decile 8	4.4742	2.79474	7.16292	4.36428e-10		2.81854	2.17398	3.65419	5.21252e-15
Decile 9	6.52818	4.13206	10.3138	8.97656e-16		3.16988	2.45166	4.0985	1.35707e-18
Top 10%	13.4982	8.67434	21.0046	8.72167e-31		5.3516	4.1947	6.82757	1.61669e-41
Top 1%	22.9241	12.7991	41.0588	6.06548e-26		10.4366	7.22797	15.0696	6.34382e-36
Top 10% vs middle 40%	4.14071	3.47129	4.93923	3.51792e-56		2.75393	2.41041	3.1464	3.16291e-50
Top 5% vs middle 40%	5.46478	4.43534	6.73315	2.94323e-57		3.32422	2.82084	3.91741	1.25474e-46
Top 1% vs middle 40%	6.96103	4.81257	10.0686	6.79564e-25		5.12378	3.88228	6.7623	8.17002e-31
Top 10% vs middle 20-70 centile	4.65954	3.91383	5.54734	5.14654e-67		3.04906	2.67026	3.48161	5.94318e-61
Top 5% vs middle 20-70 centile	5.94081	4.84417	7.28571	1.17726e-65		3.59376	3.0586	4.22255	1.61155e-54
Top 1% vs middle 20-70 centile	7.55434	5.24001	10.8908	2.36024e-27		5.50958	4.18239	7.25793	6.83566e-34
0-10 centile	0.344618	0.222871	0.53287	1.66209e-06		0.570837	0.45322	0.718976	1.91091e-06
11 - 19 centile	0.60482	0.431757	0.847254	0.00345807		0.667677	0.535759	0.832077	0.000322154
20 -70 (Ref)	1	1	1			1	1	1
71 -80 centile	1.53806	1.2119	1.952	0.000399367		1.60356	1.36497	1.88387	9.17703e-09
81-90 centile	2.24311	1.81762	2.76822	5.16192e-14		1.80263	1.54193	2.10741	1.43393e-13
91-100 centile	4.63657	3.89465	5.51983	1.28144e-66		3.04146	2.66441	3.47188	5.85621e-61
Bottom 10%	0.359726	0.219673	0.589072	4.84456e-05		0.553762	0.419643	0.730746	2.95532e-05
Decile 2	0.631737	0.419873	0.950505	0.0275591		0.648461	0.495744	0.848224	0.00157021
Decile 3	0.725971	0.488123	1.07972	0.11382		0.661113	0.505486	0.864654	0.00251189
Decile 4	0.900881	0.620199	1.30859	0.583695		0.865331	0.673143	1.11239	0.258995
Decile 5 (Reference)	1	1	1			1	1	1
Decile 6	1.29337	0.916313	1.82557	0.143483		1.14239	0.901943	1.44694	0.269572
Decile 7	1.31623	0.933303	1.85628	0.117241		1.21578	0.962787	1.53525	0.100719
Decile 8	1.60949	1.1549	2.24301	0.00494812		1.5608	1.24917	1.95017	8.93337e-05
Decile 9	2.34836	1.7183	3.20944	8.48718e-08		1.75536	1.40984	2.18556	4.8737e-07
Top 10%	4.85566	3.63536	6.48557	1.01535e-26		2.96351	2.41932	3.63011	9.13472e-26
Bottom 20% (Reference)
Quintile 2	1.63744	1.18449	2.26359	0.00283821		1.2682	1.03569	1.5529	0.021485
Quintile 3	2.30268	1.69542	3.12744	9.30171e-08		1.78185	1.47234	2.15643	2.95963e-09
Quintile 4	2.9356	2.18022	3.95269	1.2918e-12		2.30462	1.91815	2.76894	4.86991e-19
Top 20%	7.15093	5.42593	9.42434	2.46811e-44		3.90989	3.28855	4.64863	8.54905e-54
Bottom 20%	0.438473	0.333849	0.575884	3.07467e-09		0.565286	0.479489	0.666436	1.10756e-11
Middle 60% (Reference)	1	1	1			1	1	1
Top 20%	3.12333	2.70073	3.61207	3.31919e-53		2.19778	1.97245	2.44884	3.45122e-46

### Sheet: ST4
Supplementary Table 4: The relationship between the polygenic risk score and colorectal cancer risk in European ancestry in the UKB and All of Us Biobanks
	CARTaGENE EUR (N=23320; 148 CRC cases)					QSkin (N=23129; 336 cases)
Genetic measure	OR	95% CI		P-value		OR	95% CI		P-value
PRS	1.65122	1.40088	1.9463	2.25247e-09		1.54839	1.38895	1.72613	3.12323e-15
PRS*
Bottom 10% (Reference)
Decile 2	1.17846	0.425878	3.26095	0.751842		1.4614	0.735597	2.90334	0.278708
Decile 3	1.78239	0.698848	4.54592	0.22633		1.71554	0.884132	3.32879	0.110524
Decile 4	1.04245	0.364465	2.98162	0.938201		1.98956	1.03927	3.80878	0.037874
Decile 5	1.84096	0.731726	4.63167	0.194825		2.05139	1.07563	3.9123	0.029162
Decile 6	1.35468	0.502461	3.65235	0.548575		2.43011	1.29123	4.57352	0.00592002
Decile 7	2.20512	0.894868	5.43384	0.0856941		2.10902	1.10993	4.00746	0.0227032
Decile 8	2.9966	1.26108	7.12058	0.0129459		3.50853	1.92023	6.41056	4.47421e-05
Decile 9	4.19699	1.81853	9.68623	0.000775343		4.06376	2.24679	7.35011	3.5303e-06
Top 10%	4.61953	2.01767	10.5766	0.000293649		4.62814	2.57851	8.307	2.83999e-07
Top 1%	11.4525	3.58231	36.6134	3.92499e-05		6.7427	2.68646	16.9234	4.80885e-05
Top 10% vs middle 40%	2.62952	1.65808	4.17011	3.97152e-05		2.17965	1.60749	2.95546	5.29168e-07
Top 5% vs middle 40%	2.57026	1.37585	4.80158	0.00306985		2.70963	1.86087	3.94552	2.00108e-07
Top 1% vs middle 40%	6.29916	2.6253	15.1143	3.76559e-05		2.81813	1.3486	5.88893	0.0058638
Top 10% vs middle 20-70 centile	2.82625	1.80532	4.42452	5.54128e-06		2.22906	1.64508	3.02034	2.32178e-07
Top 5% vs middle 20-70 centile	2.53742	1.37708	4.67547	0.00282628		2.77512	1.92225	4.0064	5.09211e-08
Top 1% vs middle 20-70 centile	6.21085	2.61549	14.7486	3.4904e-05		2.8553	1.37302	5.93781	0.00497574
0-10 centile	0.606573	0.275626	1.33489	0.214153		0.486766	0.280214	0.845573	0.0106094
11 - 19 centile	0.714881	0.339812	1.50394	0.376415		0.711369	0.443685	1.14055	0.157378
20 -70 (Ref)
71 -80 centile	1.81709	1.08615	3.03993	0.0229233		1.70712	1.21798	2.3927	0.00190464
81-90 centile	2.54546	1.60073	4.04776	7.88542e-05		1.97726	1.43745	2.71979	2.78242e-05
91-100 centile	2.80153	1.78867	4.38791	6.79669e-06		2.25173	1.66096	3.05262	1.71364e-07
Bottom 10%	0.543196	0.215905	1.36663	0.194825		0.487475	0.255604	0.929689	0.029162
Decile 2	0.640135	0.264251	1.5507	0.323081		0.712396	0.399435	1.27057	0.250647
Decile 3	0.968186	0.43985	2.13115	0.935988		0.836284	0.482531	1.44938	0.52399
Decile 4	0.566253	0.22509	1.42451	0.226952		0.969861	0.568998	1.65314	0.910448
Decile 5 (Reference)
Decile 6	0.735859	0.313229	1.72873	0.48153		1.18462	0.709814	1.97703	0.516767
Decile 7	1.19782	0.567041	2.53026	0.636164		1.0281	0.608753	1.73631	0.917458
Decile 8	1.62774	0.805465	3.28945	0.174694		1.71032	1.06353	2.75045	0.0268241
Decile 9	2.27979	1.16969	4.44344	0.0155081		1.98098	1.24816	3.14406	0.00372535
Top 10%	2.50931	1.30085	4.84041	0.00605835		2.2561	1.43576	3.54515	0.000417843
Bottom 20% (Reference)
Quintile 2	1.29839	0.657963	2.56219	0.451484		1.50647	0.973139	2.3321	0.0660854
Quintile 3	1.47503	0.763042	2.85135	0.247774		1.82111	1.19146	2.78351	0.00561926
Quintile 4	2.38713	1.2989	4.38707	0.00507536		2.27305	1.5102	3.42123	8.28307e-05
Top 20%	4.05196	2.28463	7.18645	1.70098e-06		3.53771	2.40337	5.20744	1.49967e-10
Bottom 20%	0.582185	0.333795	1.01541	0.0566403		0.536793	0.371406	0.775828	0.00093073
Middle 60% (Reference)
Top 20%	2.35643	1.6654	3.33418	1.29632e-06		1.89762	1.49918	2.40195	9.96559e-08

### Sheet: ST5
Supplementary Table 5: The relationship between the polygenic risk score and colorectal cancer risk in African ancestry
	UKB(N=7029; 101 cases)					AoU (N=65621; 343 cases)
Genetic measure	OR	95% CI		P-value		OR	95% CI		P-value
PRS csx	1.40333	1.12669	1.74789	0.00248815		1.35329	1.20218	1.52339	5.49675e-07
PRS sbrc	1.35214	1.11405	1.64111	0.00226667		1.27381	1.14474	1.41743	8.99587e-06
Bottom 10% (Reference)
Decile 2	5.24691	1.13861	24.1786	0.0334623		1.14223	0.690385	1.88981	0.604685
Decile 3	4.97406	1.07941	22.9211	0.0395905		1.01212	0.595487	1.72024	0.964506
Decile 4	5.4311	1.17844	25.0305	0.0299631		0.88928	0.508607	1.55487	0.680618
Decile 5	5.19203	1.11071	24.2702	0.0363126		1.17511	0.694959	1.98701	0.5471
Decile 6	4.5332	0.953757	21.5463	0.0573765		1.34187	0.799744	2.2515	0.26542
Decile 7	7.24467	1.6197	32.4044	0.00957237		1.28377	0.757649	2.17525	0.353176
Decile 8	8.3247	1.87164	37.0267	0.00538339		1.7612	1.06722	2.90647	0.0267955
Decile 9	7.1339	1.59438	31.92	0.0101654		1.85088	1.12315	3.05013	0.0157077
Top 10%	6.61515	1.46328	29.9056	0.0141076		2.32688	1.42794	3.79174	0.00069931
Top 1%	22.3196	2.67287	186.378	0.00413195		3.67012	1.5253	8.83093	0.00370338
Top 10% vs middle 40%	1.17935	0.620086	2.24301	0.615008		2.17148	1.56621	3.01066	3.30017e-06
Top 5% vs middle 40%	1.65454	0.752282	3.63893	0.210523		2.12703	1.36256	3.32041	0.000895519
Top 1% vs middle 40%	3.65876	1.20303	11.1273	0.0222727		4.33392	2.14969	8.73748	4.14385e-05
Top 10% vs middle 20-70 centile	1.21075	0.633913	2.31247	0.562423		2.14754	1.54526	2.98457	5.32689e-06
Top 5% vs middle 20-70 centile	1.62713	0.749894	3.53059	0.218051		2.10352	1.3582	3.25786	0.000863259
Top 1% vs middle 20-70 centile	3.40632	1.13949	10.1826	0.0282576		4.21141	2.10433	8.42833	4.87085e-05
0-10 centile	0.182891	0.0442082	0.756624	0.0190317		0.89034	0.588137	1.34782	0.582982
11 - 19 centile	0.959793	0.481781	1.91208	0.907099		1.01075	0.684138	1.49329	0.957178
20 -70 (Ref)	1	1	1			1	1	1
71 -80 centile	1.52255	0.832127	2.78583	0.172633		1.54681	1.08908	2.19691	0.0148235
81-90 centile	1.30437	0.701092	2.42675	0.401544		1.62454	1.1499	2.2951	0.00591954
91-100 centile	1.20893	0.634767	2.30243	0.563781		2.04043	1.47576	2.82114	1.601e-05
Bottom 10%	0.192603	0.0412027	0.900327	0.0363126		0.850981	0.503268	1.43893	0.5471
Decile 2	1.01057	0.405784	2.51674	0.98198		0.972018	0.5864	1.61122	0.912356
Decile 3	0.95802	0.382196	2.40139	0.927117		0.861291	0.51003	1.45447	0.576461
Decile 4	1.04605	0.420235	2.60382	0.922923		0.756761	0.438327	1.30653	0.317156
Decile 5 (Reference)	1	1	1			1	1	1
Decile 6	0.873108	0.333166	2.2881	0.782503		1.14191	0.694278	1.87815	0.601179
Decile 7	1.39535	0.588867	3.30634	0.44913		1.09247	0.659071	1.81086	0.731604
Decile 8	1.60336	0.685804	3.74855	0.275919		1.49875	0.932042	2.41003	0.0950035
Decile 9	1.37401	0.580084	3.25454	0.470184		1.57506	0.983337	2.52285	0.0587505
Top 10%	1.2741	0.528958	3.06891	0.589141		1.98013	1.25566	3.1226	0.00328671
Bottom 20% (Reference)
Quintile 2	1.68805	0.81813	3.48294	0.156547		0.886493	0.60487	1.29924	0.536739
Quintile 3	1.57556	0.746182	3.32678	0.233197		1.16876	0.808755	1.68903	0.406478
Quintile 4	2.5198	1.26471	5.02042	0.00859675		1.40974	0.979615	2.02873	0.0644485
Top 20%	2.23129	1.10922	4.48844	0.0244087		1.93331	1.35815	2.75205	0.000253085
Bottom 20%	0.52138	0.279542	0.972436	0.0405744		0.887538	0.653683	1.20506	0.444523
Middle 60% (Reference)	1	1	1			1	1	1
Top 20%	1.16219	0.725003	1.863	0.532441		1.67485	1.30112	2.15593	6.24988e-05

### Sheet: ST6
Supplementary Table 6: The relationship between the polygenic risk score and colorectal cancer risk in Hispanics
	UKB (N=2465; 59 cases)					AoU (N=65252; 282 cases)
Genetic measure	OR	95% CI		P-value		OR	95% CI		P-value
PRS csx	2.09942	1.49727	2.94372	1.70443e-05		1.67434	1.42994	1.96052	1.53115e-10
PRS sbrc	1.96679	1.48341	2.60768	2.59925e-06		1.57077	1.39751	1.7655	3.64922e-14
Bottom 10% (Reference)
Decile 2	7.90752e-08	0	Inf	0.98751		2.17946	1.02441	4.6369	0.0431184
Decile 3	0.441503	0.0780134	2.49861	0.355236		1.53689	0.689199	3.42723	0.293584
Decile 4	8.06154e-08	0	Inf	0.98752		2.17538	1.02246	4.6283	0.0436296
Decile 5	0.851126	0.203806	3.55443	0.82507		2.41943	1.14931	5.09318	0.0199977
Decile 6	1.16532	0.31151	4.35935	0.820196		2.18818	1.02833	4.6562	0.0421049
Decile 7	0.990872	0.252999	3.88075	0.989496		4.1163	2.05416	8.24858	6.61269e-05
Decile 8	3.5851	1.10161	11.6675	0.0339476		3.46635	1.7046	7.04893	0.000597592
Decile 9	1.80773	0.509636	6.41223	0.359391		4.2512	2.12086	8.52142	4.52271e-05
Top 10%	3.64129	1.1179	11.8606	0.0319577		6.05134	3.08469	11.8711	1.63681e-07
Top 1%	3.96536	0.324957	48.3882	0.280454		6.68801	2.43484	18.3706	0.00022773
Top 10% vs middle 40%	5.54003	2.51506	12.2033	2.14717e-05		2.19582	1.5957	3.02163	1.37243e-06
Top 5% vs middle 40%	5.08644	1.96978	13.1344	0.0007778		2.75175	1.85737	4.07679	4.48151e-07
Top 1% vs middle 40%	5.15072	0.99023	26.7917	0.0513798		2.62532	1.20398	5.72462	0.0152384
Top 10% vs middle 20-70 centile	5.91794	2.69391	13.0004	9.51177e-06		2.4833	1.80781	3.4112	1.96042e-08
Top 5% vs middle 20-70 centile	5.20926	2.07138	13.1006	0.000452157		3.01403	2.04667	4.43862	2.31528e-08
Top 1% vs middle 20-70 centile	5.37231	1.04546	27.6067	0.0440937		2.90546	1.33809	6.30878	0.00701398
0-10 centile	1.40289	0.454033	4.33469	0.556425		0.401929	0.210563	0.767212	0.00572124
11 - 19 centile	2.99851e-07	0	Inf	0.981046		0.876071	0.55	1.39545	0.577497
20 -70 (Ref)
71 -80 centile	4.95639	2.32498	10.566	3.40496e-05		1.39288	0.945255	2.05248	0.0938704
81-90 centile	2.52409	1.04373	6.10409	0.0398831		1.7079	1.19081	2.44951	0.00362478
91-100 centile	5.06114	2.41127	10.6231	1.81408e-05		2.43057	1.77003	3.33762	4.04427e-08
Bottom 10%	1.17491	0.281339	4.90662	0.82507		0.41332	0.196341	0.870085	0.0199977
Decile 2	9.29066e-08	0	Inf	0.987633		0.900816	0.497354	1.63157	0.730351
Decile 3	0.518728	0.0920893	2.92194	0.456745		0.63523	0.330737	1.22005	0.172983
Decile 4	9.47162e-08	0	Inf	0.987643		0.899126	0.496408	1.62856	0.725711
Decile 5 (Reference)						5
Decile 6	1.36916	0.371384	5.04757	0.636936		0.904418	0.499287	1.63828	0.74032
Decile 7	1.16419	0.301728	4.49192	0.825348		1.70135	1.01583	2.84949	0.0434201
Decile 8	4.21219	1.32355	13.4052	0.0149101		1.43271	0.838924	2.44679	0.187914
Decile 9	2.12393	0.611975	7.37136	0.235431		1.75711	1.04888	2.94355	0.0322539
Top 10%	4.2782	1.35581	13.4997	0.0131698		2.50114	1.53758	4.06855	0.000221627
Bottom 20% (Reference)
Quintile 2	0.47185	0.0846654	2.62967	0.391499		1.17458	0.725539	1.90154	0.512688
Quintile 3	2.0569	0.625794	6.76078	0.234871		1.45898	0.919852	2.31409	0.108495
Quintile 4	4.31638	1.41495	13.1674	0.0101723		2.40347	1.57584	3.66575	4.66893e-05
Top 20%	5.47155	1.80505	16.5856	0.0026668		3.26752	2.1762	4.9061	1.13245e-08
Bottom 20%	0.443548	0.152594	1.28926	0.135366		0.596179	0.404702	0.87825	0.00887592
Middle 60% (Reference)
Top 20%	2.3617	1.33501	4.17797	0.00314992		1.9451	1.50562	2.51286	3.55213e-07

### Sheet: ST7
Supplementary Table 7: The relationship between the polygenic risk score and colorectal cancer risk in East and South Asians
	UKB EAS (N=1930; 31 cases)					AoU EAS (N=8495; 38 cases)					UKB SAS (N= 7460: 67 cases)
Genetic measure	OR	95% CI		P-value		OR	95% CI		P-value		OR	95% CI		P-value
PRS csx	2.2957	1.55865	3.38129	2.59458e-05		1.5704	1.13068	2.18113	0.00708767		1.68657	1.31762	2.15883	3.3269e-05
PRS sbrc	1.98218	1.34849	2.91366	0.000499152		1.49793	1.07973	2.07811	0.0155543		1.84722	1.44123	2.36758	1.25762e-06
0-10 centile	0.328755	0.0420686	2.56914	0.28893		0.621116	0.14255	2.70631	0.52596		0.789825	0.272978	2.28525	0.663365
11 - 19 centile	0.358506	0.0460754	2.78947	0.327105		0.605765	0.13877	2.64432	0.504983		0.190731	0.0257658	1.41189	0.10475
20 -70 (Ref)
71 -80 centile	0.669109	0.148181	3.02136	0.601389		0.952321	0.276896	3.27529	0.938214		1.8037	0.835706	3.8929	0.132913
81-90 centile	2.30303	0.850217	6.23832	0.100836		0.824568	0.227068	2.99431	0.769396		2.31418	1.15199	4.64886	0.0183976
91-100 centile	2.68452	1.03771	6.94477	0.0417204		3.52991	1.63322	7.62929	0.00133918		3.47543	1.837	6.57517	0.000128452
Bottom 20% (Reference)
Quintile 2	1.37755	0.225033	8.43275	0.728969		1.36936	0.382554	4.90168	0.629002		1.64257	0.53471	5.04576	0.386125
Quintile 3	3.67108	0.721116	18.6888	0.117301		2.45826	0.765341	7.89585	0.130848		2.10004	0.714216	6.17483	0.177553
Quintile 4	3.46514	0.702933	17.0816	0.126791		1.02501	0.25485	4.12262	0.972248		3.25335	1.1853	8.92961	0.0220242
Top 20%	7.25523	1.59871	32.9255	0.0102298		3.51143	1.14403	10.7778	0.0281547		5.89759	2.26167	15.3787	0.000284671
Bottom 20%	0.364302	0.0822065	1.61442	0.183722		0.617602	0.209956	1.81673	0.381348		0.427891	0.166663	1.09857	0.077639
Middle 60% (Reference)
Top 20%	2.64392	1.23102	5.67846	0.0126713		2.16621	1.08076	4.3418	0.0293394		2.523	1.51913	4.19025	0.000349681

### Sheet: ST8 
Supplementary Table 8: Prediction of CRC over and above the clinical risk factors.
	Model 1	AuC	AUC imp	P-value*
UKB EUR	Age, sex, 10 PCs	0.71 (0.70 - 0.73)
	Age, sex, 10 PCs + PRS	0.78 (0.76 -0.79)	7	< 2.2e-16
	Age,sex,10PCs+FH,IBD+Smoking	0.73 (0.71-0.75)
	Age,sex,10PCs+FH,IBD+Smoking +PRS	0.79 (0.77-0.80)	6	< 2.2e-16
UKB AMR	Age, sex, 10 PCs	0.80 (0.75-0.85)
	Age, sex, 10 PCs + PRS	0.84 (0.79-0.88)	4	0.01569
	Age,sex,10PCs+FH,IBD+Smoking	0.81 (0.76-0.86)
	Age,sex,10PCs+FH,IBD+Smoking +PRS	0.84 (0.80-0.89)	3	0.01747
UKB EAS	Age, sex, 10 PCs	0.75 (0.65-0.84)
	Age, sex, 10 PCs + PRS	0.79 (0.71-0.87)	4	0.03088
	Age,sex,10PCs+FH,IBD+Smoking	0.75 (0.66-0.84)
	Age,sex,10PCs+FH,IBD+Smoking +PRS	0.81(0.73-0.88)	6	0.01022
UKB SAS	Age, sex, 10 PCs	0.70 (0.64-0.76)
	Age, sex, 10 PCs + PRS	0.75 (0.69-0.81)	5	0.01949
	Age,sex,10PCs+FH,IBD+Smoking	0.72 (0.66-0.79)
	Age,sex,10PCs+FH,IBD+Smoking +PRS	0.77 (0.71-0.83)	5	0.01867
UKB AFR	Age, sex, 10 PCs	0.71 (0.66-0.76)
	Age, sex, 10 PCs + PRS	0.72 (0.68-0.77)	1	0.1807
	Age,sex,10PCs+FH,IBD+Smoking	0.71 (0.66-0.76)
	Age,sex,10PCs+FH,IBD+Smoking +PRS	0.73 (0.68-0.77)	2	0.1756
AoU EUR (all)	Age, sex, 10 PCs	0.76
	Age, sex, 10 PCs + PRS	0.79	3	< 2.2e-16
AoU EUR (45 - 49)	Age, sex, 10 PCs	0.65 (0.57-0.73)
	Age, sex, 10 PCs + PRS	0.74(0.67-0.81)	9	0.01224
AoU EUR (50 - 74)	Age, sex, 10 PCs	0.66(0.65-0.68)
	Age, sex, 10 PCs + PRS	0.71(0.69-0.72)	5	< 2.2e-16
AoU EUR (<50)	Age, sex, 10 PCs	0.75(0.71-0.78)
	Age, sex, 10 PCs + PRS	0.79(0.75-0.83)	4	0.00206
AoU AMR (All)	Age, sex, 10 PCs	0.77 (0.75-0.80)
	Age, sex, 10 PCs + PRS	0.79 (0.77-0.81)	2	0.0007157
AoU AMR (45 - 49)	Age, sex, 10 PCs	0.63
	Age, sex, 10 PCs + PRS	0.69	6	0.1798
AoU AFR (all)	Age, sex, 10 PCs	0.76
	Age, sex, 10 PCs + PRS	0.77	1	0.07849
AoU AFR (45-49)	Age, sex, 10 PCs	0.86
	Age, sex, 10 PCs + PRS	0.9	4	0.1251
AoU EAS (all)	Age, sex, 10 PCs	0.78
	Age, sex, 10 PCs + PRS	0.8	2	0.3274
AoU Mid (all)	Age, sex, 10 PCs	0.9
	Age, sex, 10 PCs + PRS	0.94	4	0.1198
QSkin (EUR)	Age, sex, 10 PCs	0.67 (0.65-0.70)
	Age, sex, 10 PCs + PRS	0.71 (0.68-0.74)	4	5.566e-05
CARTaGENE	Age, sex, 10 PCs	0.74 (0.70-0.78)
	Age, sex, 10 PCs + PRS	0.77 (0.73-0.80)	3	0.01945
	Age,sex,10PCs+FH	0.75 (0.71-0.79)
	Age,sex,10PCs+FH +PRS	0.78 (0.74-0.81)	3	0.02121

### Sheet: ST9
Supplementary Table 9: Association for the risk of colorectal cancer accross participants with varying genetic risk profile with and without family history of colorectal cancer in the UK Bioank European population
	No Family History of CRC (N=27544; 689 cases)					First degree relative family history of CRC (N=3269; 162 cases)
Genetic risk profile (deciles)	OR	95% CI		P-value		OR	95% CI		P-value
Bottom 10% (Reference)
Decile 2	1.85589	1.02665	3.3549	0.0406538		1.06455	0.378669	2.99278	0.905581
Decile 3	2.13001	1.18826	3.81815	0.0111099		0.964984	0.332189	2.8032	0.947767
Decile 4	2.63094	1.49649	4.62541	0.000778579		1.56023	0.592359	4.10952	0.367995
Decile 5	2.99889	1.72157	5.22392	0.000105164		1.30798	0.477217	3.58498	0.601736
Decile 6	3.90676	2.27715	6.70256	7.49688e-07		1.67844	0.635988	4.42959	0.2956
Decile 7	4.12396	2.4091	7.05952	2.39499e-07		2.98736	1.23244	7.24118	0.0154093
Decile 8	4.41424	2.58422	7.54019	5.46439e-08		3.12491	1.30282	7.49534	0.0106927
Decile 9	6.5045	3.86752	10.9394	1.67285e-12		3.27616	1.36296	7.87494	0.00800177
Top 10%	14.2475	8.6331	23.5132	2.66111e-25		7.56285	3.30568	17.3026	1.65523e-06
CRC - colorectal cancer; OR - odds ratio; CI - confidence interval

### Sheet: ST10
Supplementary Table 10: The relationship between the polygenic risk score and early onset colorectal cancer risk in European ancestry (<50 years) in All of Us Biobank
	The All of Us Research Program (N=62251; 117 cases)
Genetic measure	OR	95% CI		P-value
PRS	1.91643	1.59567	2.30167	3.40077e-12
Bottom 10% (Reference)
Decile 2	0.439965	0.1136	1.70395	0.234634
Decile 3	0.734196	0.232534	2.31813	0.598389
Decile 4	1.18751	0.429281	3.28495	0.740617
Decile 5	0.598874	0.17483	2.05141	0.414409
Decile 6	1.49554	0.566787	3.94615	0.416197
Decile 7	1.08614	0.379151	3.11144	0.877699
Decile 8	2.29032	0.929382	5.64415	0.0717318
Decile 9	3.80915	1.63632	8.86721	0.00192053
Top 10%	5.09538	2.23528	11.6151	0.000107372
Top 1%	6.87801	1.86952	25.3043	0.00371539
Top 10% vs middle 40%	5.13944	3.16634	8.34208	3.50105e-11
Top 10% vs middle 20-70 centile	3.04906	2.67026	3.48161	5.94318e-61
Top 5% vs middle 20-70 centile	3.59376	3.0586	4.22255	1.61155e-54
Top 1% vs middle 20-70 centile	5.50958	4.18239	7.25793	6.83566e-34
0-10 centile	0.982348	0.433951	2.22377	0.965921
11 - 19 centile	0.431887	0.132532	1.4074	0.163628
20 -70 (Ref)
71 -80 centile	2.24657	1.22188	4.13058	0.00919093
81-90 centile	3.73477	2.22306	6.27446	6.42269e-07
91-100 centile	4.99543	3.08373	8.09225	6.33668e-11
Bottom 20% (Reference)
Quintile 2	1.01624	0.293186	3.5225	0.979733
Quintile 3	1.05476	0.303829	3.66168	0.933088
Quintile 4	2.82057	0.998429	7.96811	0.0503479
Top 20%	5.95034	2.26679	15.6196	0.00029237
Bottom 20%	0.6222	0.235469	1.64409	0.338519
Middle 60% (Reference)	1	1	1
Top 20%	3.68293	2.09976	6.45978	5.42655e-06
